# Leveraging human genetic variation to therapeutically target hundreds of genes with dominant & dispensable disease alleles

**DOI:** 10.64898/2026.03.26.26349431

**Authors:** Grace D. Ramey, Quinn T. Cowan, Akshita G. Saxena, Bria L. Macklin, Hannah L. Watry, Xiaoyue Mei, Philip Dierks, Luke M. Judge, Bruce R. Conklin, John A. Capra

**Author notes:** Co-Correspondence.

## Abstract

Here we identify a novel therapeutic opportunity for over 500 genes with putative “dominant & dispensable” (D&D) disease alleles. In these haplo*sufficient* genes, a single functional allele may be sufficient for health, presenting the opportunity for therapeutic approaches that silence the pathogenic allele. We show that allele-specific targeting of common heterozygous genetic variation linked to D&D alleles enables a disease mutation-agnostic gene therapy approach that increases the number of patients treatable with a single therapy. In some disease genes, this approach would allow >80 times as many patients to be treated as mutation-specific strategies. D&D alleles cause diverse diseases, including neurodegeneration, cardiomyopathies, retinopathies, and diabetes, demonstrating the therapeutic opportunity of this approach across physiological systems. To enable broad application of allele-specific mutation-agnostic targeting, we provide genome-wide maps of common heterozygous variants that support D&D disease allele disruption by multiple CRISPR-based editing technologies, including Cas9 nucleases, base editors, and epigenome editors.
