## Supplementary Table 4 for "Leveraging human genetic variation to therapeutically target hundreds of genes with dominant & dispensable disease alleles"

### Sheet: Sheet1
gene_missing_hpo	disease_term_in_hpo_df	manually_selected_terms_if_missing
ACTL6A	Neurodevelopmental disorder with or without early-onset generalized epilepsy
AICDA	Immunodeficiency with hyper-igm, type 2
ALG9	Autosomal dominant polycystic kidney disease		Notes
ALK	Neuroblastoma, susceptibility to
ALPK3		['Abnormality of the cardiovascular system', 'Abnormality of the musculoskeletal system']
ARHGAP29	Orofacial cleft 1
ATP13A3	Idiopathic/heritable pulmonary arterial hypertension
BRSK2	Neurodevelopmental disorder with or without early-onset generalized epilepsy
CASQ2	Catecholaminergic polymorphic ventricular tachycardia
CD2AP	Focal segmental glomerulosclerosis 1
CHRNB2	Sleep-related hypermotor epilepsy
CSDE1	Neurodevelopmental disorder with or without early-onset generalized epilepsy
CTR9	Neurodevelopmental disorder with or without early-onset generalized epilepsy
EIF2S3	Mehmo syndrome
EMC1	Neurodevelopmental disorder with progressive movement abnormalities
ETS1		['Abnormality of the cardiovascular system', 'Abnormality of the musculoskeletal system']
F11	Congenital factor XI deficiency
FGB	Congenital fibrinogen deficiency
FGG	Congenital fibrinogen deficiency
FOXA2	Combined pituitary hormone deficiencies, genetic forms
GGCX	Idiopathic/heritable pulmonary arterial hypertension
GREM1	Hereditary mixed polyposis syndrome
HAND1		['Abnormality of the cardiovascular system', 'Abnormality of the musculoskeletal system']
HAND2	Congenital heart defects, multiple types, 2
HNRNPD	Neurodevelopmental disorder with or without early-onset generalized epilepsy
IDH2	HSD10 mitochondrial disease		Similar presentation as general mitochondrial disease
IKZF2		['Abnormality of the immune system', 'Abnormality of the nervous system', 'Abnormality of the ear']
ISL1		['Abnormality of the cardiovascular system']
KLF13		['Abnormality of the cardiovascular system', 'Abnormality of the musculoskeletal system']
KLHL20	Neurodevelopmental disorder with or without early-onset generalized epilepsy
MESP1		['Abnormality of the cardiovascular system', 'Abnormality of the musculoskeletal system']
MYH10	Neurodevelopmental disorder with or without early-onset generalized epilepsy
MYLK3	Familial isolated dilated cardiomyopathy
NEB	Distal nebulin myopathy
P2RY12	Bleeding disorder, platelet-type, 8
PDGFRA	Gastrointestinal stromal tumor
PFN1	Amyotrophic lateral sclerosis 18
PIK3CA	Megalencephaly-severe kyphoscoliosis-overgrowth syndrome
RBFOX2		['Abnormality of the cardiovascular system', 'Abnormality of the musculoskeletal system']
RFX3	Neurodevelopmental disorder with or without early-onset generalized epilepsy
RFX6	Isolated permanent neonatal diabetes mellitus
SHANK1	Neurodevelopmental disorder with or without early-onset generalized epilepsy
SMARCA5	Neurodevelopmental disorder with or without early-onset generalized epilepsy
SMO	Curry-Jones syndrome
TET2	Idiopathic/heritable pulmonary arterial hypertension
TOP2B		['Abnormality of the immune system', 'Growth abnormality', 'Abnormality of the musculoskeletal system', 'Abnormality of the genitourinary system']
UNC93B1	Systemic lupus erythematosus
WRAP53	Dyskeratosis congenita, autosomal dominant, 1
ZMYND8	Neurodevelopmental disorder with or without early-onset generalized epilepsy

### Sheet: Column Descriptions
Column	Description
gene_missing_hpo	Gene name missing from HPO
disease_term_in_hpo_df	Most similar HPO disease term to listed dominant ClinGen disease terms for the gene
manually_selected_terms_if_missing	Manually annotated terms linked to dominant conditions in ClinGen if no similar HPO term is listed
